# Diurnal dynamics and psychobiological regulation of cell-free mitochondrial and nuclear DNA in human saliva

**DOI:** 10.1101/2025.10.13.25337887

**Authors:** Alexander Behnke, David Shire, Samantha Leonard, Aidan Park, Lauren Petri, Anjali Goyal, Clemens Kirschbaum, Martin Picard, Caroline Trumpff

## Abstract

Cell-free mitochondrial DNA (cf-mtDNA) has emerged as a dynamic molecular signal responsive to psychological stress and a potential biomarker of stress-related physiological adaptations. While previous work has established the acute stress reactivity of cf-mtDNA in saliva, little is known about its diurnal regulation. In this intensive-sampling study, we characterized the diurnal dynamics of saliva cf-mtDNA across one weekday and one weekend day in healthy adults (*N* = 25, 52% female, 826 samples). Saliva was collected at awakening, during the first hour post-awakening, and at hourly intervals throughout the day. Using a quantitative PCR-based assay, we observed a robust cf-mtDNA awakening response, with concentrations peaking approximately 45 minutes after waking (2.5-fold change, Cohen’s *d* = 0.90), followed by a second peak at 180 minutes post-awakening (5.7-fold change, *d* = 1.70) and relatively stable levels thereafter. Saliva cf-mtDNA closely tracked cell-free nuclear DNA (cf-nDNA) across time points (*r*_S_ = .85), suggesting shared release mechanisms. Diurnal cf-mtDNA showed limited correspondence with cortisol and other hormones in saliva. Psychosocial stress indicators—including daily hassles, lack of social support, negative emotional affect, trait anxiety, fatigue, and depressive symptoms—were associated with higher awakening cf-mtDNA levels, a diminished awakening response, and lower diurnal variability. These findings suggest that saliva cf-mtDNA exhibits a diurnal rhythm and is sensitive to psychosocial stress exposure. By establishing its diurnal patterns and individual-level variability, this study advances saliva cf-mtDNA as a promising non-invasive biomarker to dynamically capture stress-related mitochondrial signaling.
