## Supplementary Data Table D2 (correlation analyses) for "Diurnal dynamics and psychobiological regulation of cell-free mitochondrial and nuclear DNA in human saliva"

### Sheet: Notes
SUPPLEMENTARY DATA TABLE D2
Results of Spearman Correlation Analyses
Accompanying the article: Behnke et al., "Diurnal dynamics and psychobiological regulation of cell-free mitochondrial and nuclear DNA in human saliva"
Abbreviations:
Activity	Stanford Leisure-Time activity categorical (L-Cat) item to assess habitual physical activity
Age	Participant age
BDI	Beck Depression Inventory-II
BMI	Body Mass Index
mDES_negative	modified Differential Emotions Scale (mDES), negative affect assessment
mDES_positive	modified Differential Emotions Scale (mDES), negative affect assessment
Daily.hassles	35-item Daily Hassles List
MEQ.morningness	Morningness scale of the Morningness and Eveningness Questionnaire (MEQ)
PSQI.total	Pittsburgh Sleep Quality Index
PSS_Friends	Perceived Social Support from Friends (PSS-Fr) scale
PSS10_helplessness	Perceived Stress Scale 10-item version (PSS-10), helplessness scale
PSS10_lackselfeff	Perceived Stress Scale 10-item version (PSS-10), lack of self-esteem scale
SFS_mental	Situation Fatigue Scale, mental fatigue symptoms scale
SFS_physical	Situation Fatigue Scale, physical fatigue symptoms scale
STAI.S	State and Trait Anxiety Inventory (STAI-Y1), State Anxiety scale
STAI.T	State and Trait Anxiety Inventory (STAI-Y1), Trait Anxiety scale
AUCi.mtDNA	Diurnal Area Under the Curve above baseline, cell-free mitochondrial DNA
AUCi.nDNA	Diurnal Area Under the Curve above baseline, cell-free nuclear DNA
cv.mtDNA	Percentage coefficient of diurnal variation, cell-free mitochondrial DNA
cv.nDNA	Percentage coefficient of diurnal variation, cell-free nuclear DNA
Mean.mtDNA	Diurnal average, cell-free mitochondrial DNA
Mean.nDNA	Diurnal average, cell-free nuclear DNA
AR.mtDNA	Awakening response estimated as the fold change from awakening to the major diurnal peak (180 min), cell-free mitochondrial DNA
AR.nDNA	Awakening response estimated as the fold change from awakening to the major diurnal peak (180 min), cell-free nuclear DNA
S1.mtDNA	Awakening level, cell-free mitochondrial DNA
S1.nDNA	Awakening level, cell-free nuclear DNA

### Sheet: Correlations
Parameter1	Parameter2	Spearman rho	p	n_Obs
Activity	AUCi.mtDNA	0.526932	0.011745	22
Activity	AUCi.nDNA	-0.00662429	0.976659	22
Activity	cv.mtDNA	0.321301	0.0638987	34
Activity	cv.nDNA	-0.224942	0.200885	34
Activity	Mean.mtDNA	0.310872	0.0508833	40
Activity	Mean.nDNA	0.281302	0.0786798	40
Activity	AR.mtDNA	0.313394	0.127141	25
Activity	AR.nDNA	0.00607352	0.977014	25
Activity	S1.mtDNA	0.0231972	0.894771	35
Activity	S1.nDNA	-0.0407236	0.816328	35
Age	AUCi.mtDNA	0.169058	0.476142	20
Age	AUCi.nDNA	0.357738	0.121476	20
Age	cv.mtDNA	0.146922	0.42231	32
Age	cv.nDNA	-0.0344291	0.851608	32
Age	Mean.mtDNA	0.0195574	0.907222	38
Age	Mean.nDNA	0.196233	0.237692	38
Age	AR.mtDNA	0.0668982	0.761676	23
Age	AR.nDNA	0.1779	0.41673	23
Age	S1.mtDNA	-0.185084	0.302459	33
Age	S1.nDNA	-0.0539883	0.765399	33
BDI	AUCi.mtDNA	-0.205385	0.359175	22
BDI	AUCi.nDNA	-0.157059	0.485162	22
BDI	cv.mtDNA	-0.389349	0.0228456	34
BDI	cv.nDNA	-0.163539	0.355402	34
BDI	Mean.mtDNA	0.081944	0.615195	40
BDI	Mean.nDNA	0.0189466	0.907621	40
BDI	AR.mtDNA	-0.199879	0.338092	25
BDI	AR.nDNA	-0.156376	0.45539	25
BDI	S1.mtDNA	0.239737	0.165406	35
BDI	S1.nDNA	-0.0356891	0.838716	35
BMI	AUCi.mtDNA	0.000565772	0.998006	22
BMI	AUCi.nDNA	0.469591	0.0274535	22
BMI	cv.mtDNA	0.20985	0.233584	34
BMI	cv.nDNA	-0.01606	0.92817	34
BMI	Mean.mtDNA	-0.0823358	0.6135	40
BMI	Mean.nDNA	0.11266	0.488849	40
BMI	AR.mtDNA	0.260786	0.207995	25
BMI	AR.nDNA	0.328968	0.108342	25
BMI	S1.mtDNA	-0.21744	0.209569	35
BMI	S1.nDNA	-0.154494	0.375541	35
mDES_negative	AUCi.mtDNA	-0.288818	0.192373	22
mDES_negative	AUCi.nDNA	-0.263183	0.236656	22
mDES_negative	cv.mtDNA	-0.496666	0.00280956	34
mDES_negative	cv.nDNA	-0.232351	0.186057	34
mDES_negative	Mean.mtDNA	0.315194	0.0475837	40
mDES_negative	Mean.nDNA	0.198965	0.218392	40
mDES_negative	AR.mtDNA	-0.40258	0.0460229	25
mDES_negative	AR.nDNA	-0.279127	0.176624	25
mDES_negative	S1.mtDNA	0.433889	0.0092118	35
mDES_negative	S1.nDNA	0.261608	0.128999	35
mDES_positive	AUCi.mtDNA	-0.277712	0.21081	22
mDES_positive	AUCi.nDNA	0.136268	0.545393	22
mDES_positive	cv.mtDNA	0.0522937	0.768974	34
mDES_positive	cv.nDNA	0.123772	0.485551	34
mDES_positive	Mean.mtDNA	-0.14671	0.366339	40
mDES_positive	Mean.nDNA	-0.217506	0.17759	40
mDES_positive	AR.mtDNA	0.111608	0.595326	25
mDES_positive	AR.nDNA	0.381424	0.0599283	25
mDES_positive	S1.mtDNA	0.0535522	0.759961	35
mDES_positive	S1.nDNA	-0.302494	0.0773574	35
Daily.hassles	AUCi.mtDNA	-0.348543	0.111902	22
Daily.hassles	AUCi.nDNA	-0.299804	0.175243	22
Daily.hassles	cv.mtDNA	-0.376964	0.0279754	34
Daily.hassles	cv.nDNA	-0.294249	0.0911801	34
Daily.hassles	Mean.mtDNA	0.146906	0.365692	40
Daily.hassles	Mean.nDNA	0.194746	0.228513	40
Daily.hassles	AR.mtDNA	-0.381413	0.0599367	25
Daily.hassles	AR.nDNA	-0.300811	0.143976	25
Daily.hassles	S1.mtDNA	0.253528	0.141684	35
Daily.hassles	S1.nDNA	0.173424	0.319101	35
MEQ.morningness	AUCi.mtDNA	0.227907	0.307689	22
MEQ.morningness	AUCi.nDNA	-0.061844	0.784543	22
MEQ.morningness	cv.mtDNA	-0.00725798	0.967504	34
MEQ.morningness	cv.nDNA	-0.0285686	0.872579	34
MEQ.morningness	Mean.mtDNA	0.118548	0.466267	40
MEQ.morningness	Mean.nDNA	0.0482167	0.767649	40
MEQ.morningness	AR.mtDNA	0.239752	0.248368	25
MEQ.morningness	AR.nDNA	-0.0256877	0.902992	25
MEQ.morningness	S1.mtDNA	0.0514803	0.768991	35
MEQ.morningness	S1.nDNA	-0.0263183	0.880708	35
PSQI.total	AUCi.mtDNA	-0.111112	0.622529	22
PSQI.total	AUCi.nDNA	0.0765312	0.734981	22
PSQI.total	cv.mtDNA	-0.0246953	0.889741	34
PSQI.total	cv.nDNA	-0.0392671	0.825493	34
PSQI.total	Mean.mtDNA	-0.195297	0.227174	40
PSQI.total	Mean.nDNA	-0.199907	0.216177	40
PSQI.total	AR.mtDNA	-0.0536996	0.798773	25
PSQI.total	AR.nDNA	-0.0301336	0.886301	25
PSQI.total	S1.mtDNA	-0.0683116	0.696599	35
PSQI.total	S1.nDNA	-0.177802	0.306847	35
PSS_Friends	AUCi.mtDNA	0.110514	0.624416	22
PSS_Friends	AUCi.nDNA	0.030037	0.894437	22
PSS_Friends	cv.mtDNA	0.434518	0.0102325	34
PSS_Friends	cv.nDNA	0.156028	0.378222	34
PSS_Friends	Mean.mtDNA	-0.304091	0.056429	40
PSS_Friends	Mean.nDNA	-0.146968	0.365487	40
PSS_Friends	AR.mtDNA	0.224451	0.280749	25
PSS_Friends	AR.nDNA	0.0431934	0.837568	25
PSS_Friends	S1.mtDNA	-0.368031	0.0296139	35
PSS_Friends	S1.nDNA	-0.113473	0.516313	35
PSS10_helplessness	AUCi.mtDNA	-0.235464	0.291481	22
PSS10_helplessness	AUCi.nDNA	-0.317167	0.150363	22
PSS10_helplessness	cv.mtDNA	-0.331879	0.05517	34
PSS10_helplessness	cv.nDNA	-0.234223	0.182436	34
PSS10_helplessness	Mean.mtDNA	0.0628987	0.699812	40
PSS10_helplessness	Mean.nDNA	0.153899	0.343057	40
PSS10_helplessness	AR.mtDNA	-0.426341	0.0335704	25
PSS10_helplessness	AR.nDNA	-0.246382	0.235129	25
PSS10_helplessness	S1.mtDNA	0.26903	0.118107	35
PSS10_helplessness	S1.nDNA	0.235417	0.173391	35
PSS10_lackselfeff	AUCi.mtDNA	0.201313	0.368988	22
PSS10_lackselfeff	AUCi.nDNA	0.226335	0.311127	22
PSS10_lackselfeff	cv.mtDNA	0.203837	0.247561	34
PSS10_lackselfeff	cv.nDNA	0.192881	0.274432	34
PSS10_lackselfeff	Mean.mtDNA	-0.0769636	0.636908	40
PSS10_lackselfeff	Mean.nDNA	-0.110422	0.497579	40
PSS10_lackselfeff	AR.mtDNA	0.254808	0.218986	25
PSS10_lackselfeff	AR.nDNA	0.262177	0.205492	25
PSS10_lackselfeff	S1.mtDNA	-0.0872327	0.618283	35
PSS10_lackselfeff	S1.nDNA	-0.244481	0.156944	35
SFS_mental	AUCi.mtDNA	-0.00570481	0.979899	22
SFS_mental	AUCi.nDNA	-0.146043	0.516656	22
SFS_mental	cv.mtDNA	-0.405608	0.017316	34
SFS_mental	cv.nDNA	-0.279326	0.109633	34
SFS_mental	Mean.mtDNA	0.168169	0.299606	40
SFS_mental	Mean.nDNA	0.177501	0.273189	40
SFS_mental	AR.mtDNA	0.122264	0.560423	25
SFS_mental	AR.nDNA	0.0450242	0.830778	25
SFS_mental	S1.mtDNA	0.337778	0.047199	35
SFS_mental	S1.nDNA	0.0209177	0.905062	35
SFS_physical	AUCi.mtDNA	-0.0849527	0.707002	22
SFS_physical	AUCi.nDNA	-0.180738	0.420869	22
SFS_physical	cv.mtDNA	-0.403655	0.0179145	34
SFS_physical	cv.nDNA	-0.392608	0.0216334	34
SFS_physical	Mean.mtDNA	0.314181	0.0483408	40
SFS_physical	Mean.nDNA	0.391079	0.0125872	40
SFS_physical	AR.mtDNA	-0.0673781	0.748963	25
SFS_physical	AR.nDNA	0.00387231	0.985343	25
SFS_physical	S1.mtDNA	0.437183	0.00863675	35
SFS_physical	S1.nDNA	0.16434	0.345489	35
STAI.S	AUCi.mtDNA	-0.371775	0.0884412	22
STAI.S	AUCi.nDNA	-0.294915	0.182732	22
STAI.S	cv.mtDNA	-0.283129	0.104684	34
STAI.S	cv.nDNA	-0.227701	0.195271	34
STAI.S	Mean.mtDNA	0.132449	0.415234	40
STAI.S	Mean.nDNA	0.156642	0.334418	40
STAI.S	AR.mtDNA	-0.542053	0.00512609	25
STAI.S	AR.nDNA	-0.325852	0.111929	25
STAI.S	S1.mtDNA	0.341168	0.0448875	35
STAI.S	S1.nDNA	0.266948	0.12109	35
STAI.T	AUCi.mtDNA	-0.175939	0.433513	22
STAI.T	AUCi.nDNA	-0.293988	0.184176	22
STAI.T	cv.mtDNA	-0.394146	0.0210804	34
STAI.T	cv.nDNA	-0.26721	0.126577	34
STAI.T	Mean.mtDNA	0.248449	0.12214	40
STAI.T	Mean.nDNA	0.21176	0.189603	40
STAI.T	AR.mtDNA	-0.522518	0.00737033	25
STAI.T	AR.nDNA	-0.340487	0.0958196	25
STAI.T	S1.mtDNA	0.318911	0.0618632	35
STAI.T	S1.nDNA	0.250024	0.147459	35
